# Divergent T Cell Phenotypes Define Pediatric Crohn’s Disease and Ulcerative Colitis

**DOI:** 10.1101/2025.10.16.25336112

**Authors:** Leonard Nettey, Hengqi Betty Zheng, Joseph C. Devlin, Julie E. Horowitz, Sara Rosenbaum, Nathalie Fiaschi, Wei Keat Lim, Kyle Kimler, Christina Adler, Annabelle Lee, Min Ni, Yi Wei, Peter J. Ehmann, Shane E. McCarthy, Manuel A.R. Ferreira, William Galbavy, Eli Stahl, Sokol Haxhinasto, Sandra Coetzee, Yoko Yabe, Michael Dobosz, Paula Keskula, Jillian Zavistaski, Alexandre Albanese, Zoë Steier, Joshua de Sousa Casal, Veronika Niederlova, Lusine Ambartsumyan, Ghassan Wahbeh, David L. Suskind, Vanessa Mitsialis, Sara Hamon, Stephen M. Carpenter, Jennifer D. Hamilton, Alex K. Shalek, Scott B. Snapper, Matthew A. Sleeman, George D. Kalliolias, Andrea T. Hooper, Jose Ordovas-Montanes, Leslie S. Kean

## Abstract

Pediatric Inflammatory Bowel Disease (IBD) remains challenging to treat and difficult to prognosticate. Although multiple immune cell types coordinate pathology in both Crohn’s disease (CD) and ulcerative colitis (UC), specifying which cell types and cell states portend better or worse response to major IBD treatment strategies, including anti-TNF therapies (the only FDA-approved therapy for pediatric IBD), remains challenging. Here, we present the results of the PREDICT study, which enrolled 79 treatment-naïve pediatric patients at the time of diagnostic endoscopy, enabling a comprehensive transcriptomic, histologic, and serologic analysis of 40 CD patients and 16 UC patients, as well as 23 patients with functional gastrointestinal disorders (FGID) who served as pediatric non-inflamed controls. Leveraging these data, we performed a comprehensive analysis of colonic immunology in each of these clinical conditions. Our results indicate that, within the complex landscape of immune pathology in pediatric CD and UC, there is a coordinated shift across the T_H_1-to-T_H_17 immune activation continuum among T cells that is pertinent to anti-TNF response. For CD, this shift defines partial response to anti-TNF treatment. For UC, the landscape is more complex, with both T_H_17 and TFH biology defining disease, and pre-treatment T_H_17 biology contributing to anti-TNF treatment resistance. Related to this, polyreactive TCR phenotypes within UC T_FH_ cells are correlated with both germinal center activity and the frequency of IgG1 plasma cells, yet opposed to the T_H_17 signatures associated with anti-TNF nonresponse. The elucidation of these distinct mechanisms of T cell-dependent disease pathology, treatment response, and TCR polyreactivity suggests a model in which sustained T_H_17 signaling in CD and baseline T_H_17 signaling in UC are associated with disease pathogenesis, forming a basis for a generalized understanding of IBD pathogenesis and underscoring the need for endotype-specific approaches to IBD therapy.
