## Supplemental Table 14 - Summary of Key Data for "Divergent T Cell Phenotypes Define Pediatric Crohn’s Disease and Ulcerative Colitis"

### Sheet: Key
This file contains data summarizing the most salient findings in this study
Sheets contain raw calculated values, values scaled between 0 (minimum value observed) and 1 (maximum value observed), and scaled values averaged by features
Only biopsies that fulfilled criteria for each feature are included
Key to header names for summary data
Header Name	Description
biopsy	scRNA-seq biopsy identifier
diagSub	PREDICT diagnosis group
participant_id	PREDICT ID number
timepoint	scRNA-seq biopsy timepoint
antitnf_response	PREDICT anti-TNF response group
huprot	Flag for whether ENO1 was detected as an autoantigen in HuProt microarray
IgG1 PC	IgG1 frequency (relative to all plasma cells)
Th1	Th1 frequency (relative to all TNKILCs)
Th17	Th17 frequency (relative to all TNKILCs)
PD1Hi Tfh	PD1Hi Tfh frequency (relative to all TNKILCs)
GeomMean_Th1	Geometric mean of frequencies of Th1-associated cell states, relative to their cell type
GeomMean_Th17	Geometric mean of frequencies of Th17-associated cell states, relative to their cell type
GeomMean_Tfh	Geometric mean of frequencies of PD1Hi Tfh-associated cell states, relative to their cell type
IFNG	Mean log gene expression of IFNG among Thelper cell subtype
TNF	Mean log gene expression of TNF among Thelper cell subtype
IL17A	Mean log gene expression of IL17A among Thelper cell subtype
CXCL13	Mean log gene expression of CXCL13 among Tfh cell subtype
STAT1	Mean log gene expression of STAT1 among Myeloid and TNKILC cell types
TNFa	Mean TNFa PROGENy pathway score among Myeloid and TNKILC cell types
Antimicrobial	Mean KEGG IL-17 induced antimicrobial gene set score among ColEpi cell type
Chemokine	Mean KEGG IL-17 induced chemokine gene set score among ColEpi cell type
mTiRP	Mean mTiRP score among Tfh cell subtype

### Sheet: Score Raw
biopsy	diagSub	participant_id	timepoint	antitnf_response	huprot	IgG1 PC	Th1	Th17	PD1Hi Tfh	GeomMean_Th1	GeomMean_Th17	GeomMean_Tfh	IFNG	TNF	IL17A	CXCL13	STAT1	TNFa	Antimicrobial	Chemokine	mTiRP
001-009_T0_COL	FGID	001-009	T0	NM	ENO1-	0.0441676	0.00269724	0.00134862	0.0660823	0.0135761	0.00411663	0.0105753	0.0471064	0.0440209	0.107942	0	0.512851	5.33462	0.0202767	0.781774	0.0312372
001-011_R_COL	cCD	001-011	R	FR	ENO1-	0.0577889	0.000272331	0.000272331	0.038671	0.00413804	0.00160656	0.00563314	0.0430144	0.136767	0	0	0.249513	4.08258	0.0521241	-0.278125	0.0685937
001-011_T0_COL	cCD	001-011	T0	FR	ENO1-	0.0351738	0.00472069	0.00393391	0.0338316	0.00569611	0.00309525	0.0104277	0.283492	0.154998	0.195646	0	0.442394	6.22322	0.554709	-0.115224	0.0835984
001-014_R_COL	cCD	001-014	R	FR	ENO1-	0.0485133	0.00147384	0	0.0405306	0.00444371	0.0019595	0.00846635	0.109072	0.170447	0	0	0.260909	3.6556	0.592729	-0.442673	0.0999494
001-014_T0_COL	cCD	001-014	T0	FR	ENO1-	0.0604027	0.100095	0.00332068	0.0910816	0.109043	0.00786666	0.0121634	0.710778	0.249638	0	0	1.02747	5.61865	0.0623897	1.11389	0.0419939
001-015_T0_COL	UC	001-015	T0	NOA	ENO1-	0.323181	0.00270138	0.0363458	0.181483	0.0118716	0.060926	0.0897479	0.191793	0.0865732	0.573459	0.00823444	0.422514	4.96295	1.55405	1.90791	0.10467
001-016_T0_COL	cCD	001-016	T0	FR	ENO1-	0.032955	0.00348432	0.00261324	0.0148084	0.0109552	0.00288809	0.00374473	0.0823225	0.241724	0.152474	0	0.231338	5.65868	-0.160846	0.890886	0.128102
001-017_T0_COL	FGID	001-017	T0	NM	ENO1-	0.0170213	0.00414723	0.000518403	0.0119233	0.004493	0.00216451	0.00836988	0.0417112	0.413327	0	0	0.217047	8.39262	-0.270171	0.473599	0.0524702
001-018_T0_COL	cCD	001-018	T0	PR	ENO1-	0.0306022	0.147806	0.00646651	0.0180139	0.0974142	0.0220039	0.0103799	0.64047	0.419107	0.0189344	0	1.01165	6.83343	0.248668	0.108089	0.0315697
001-019_T0_COL	cCD	001-019	T0	NOA	ENO1-	0.0803709	0.000809061	0.00728155	0.101942	0.0099685	0.00286852	0.0119227	0.226498	0.0828762	0.322818	0	0.364438	6.43462	0.503854	0.209772	-0.00947516
001-024_T0_COL	cCD	001-024	T0	PR	ENO1-	0.106344	0.0743329	0.0844981	0.00952986	0.0563145	0.168492	0.0142296	0.93559	0.227025	0.378853	0.11931	1.24843	7.41297	2.34031	1.17393	0.142223
001-026_T0_COL	cCD	001-026	T0	NOA	ENO1-	0.0465116	0.0113395	0.02764	0.0396882	0.0842269	0.0579717	0.0139019	0.178517	0.10108	0.152063	0.00398625	1.07531	5.4222	1.60628	1.92844	0.00685142
001-027_T0_COL	cCD	001-027	T0	NOA	ENO1-	0.0590164	0.0350515	0.00721649	0.0206186	0.0764908	0.0450612	0.0203417	0.459779	0.22438	0.00433451	0	1.04884	6.9638	1.11587	1.07341	-0.098409
001-028_T0_COL	FGID	001-028	T0	NM	ENO1-	0.0524923	0.000355619	0.000355619	0.012091	0.00346595	0.00285564	0.00400977	0.0607517	0.0564601	0.0736593	0	0.342298	6.343	-0.0324641	0.473568	0.0240889
001-030_T0_COL	FGID	001-030	T0	NM	ENO1-	0.0174944	0.000757576	0.00227273	0.0151515	0.0150488	0.00457334	0.00894523	0.145345	0.0940947	0.0477394	0.027061	0.954266	5.98437	0.196735	0.104302	-0.0935085
001-031_T0_COL	cCD	001-031	T0	PR	ENO1-	0.386889	0.0562264	0.0535849	0.203019	0.0658313	0.0888496	0.0656795	0.535435	0.301456	0.371046	0.125708	0.842285	5.87527	1.57676	1.17404	0.0851089
001-033_T0_COL	FGID	001-033	T0	NM	ENO1-	0.0389129	0.00277521	0.000925069	0.0212766	0.0110606	0.00405685	0.00551649	0.151834	0.234605	0.0176959	0.00657541	0.33364	5.58585	-0.424111	0.512554	-0.0227195
001-034_T0_COL	FGID	001-034	T0	NM	ENO1-	0.0158165	0.00270479	0	0.0146832	0.00388232	0.00162628	0.00297958	0.0656218	0.107094	0	0	0.343121	5.58108	0.183118	-0.0878425	-0.0453373
001-036_T0_COL	UC	001-036	T0	NOA	ENO1+	0.596091	0	0.0217812	0.442885	0.00783669	0.0459921	0.248109	0.234966	0.078583	0.290344	0.309642	0.393122	4.14926	1.99038	0.650486	0.208103
001-038_T0_COL	UC	001-038	T0	PR	ENO1+	0.80568	0.00119332	0.0101432	0.49463	0.0101058	0.04991	0.19849	0.148939	0.167791	0.136469	0.378328	0.429573	4.44941	2.03602	0.840083	0.185116
001-040_R2_COL	cCD	001-040	R2	FR	ENO1-	0.0303707	0	0.00300075	0.0862716	0.0156569	0.00468275	0.013803	0.289938	0	0.337253	0	0.33099	3.4427	1.03188	0.0402677	0.0807575
001-040_R_COL	cCD	001-040	R	FR	ENO1-	0.0644796	0.00653595	0.00392157	0.0261438	0.0124632	0.00545373	0.0103961	0.533573	0.590246	0.194867	0.12331	0.607972	5.32943	0.262051	0.117242	0.0934076
001-041_R_COL	cCD	001-041	R	PR	ENO1-	0.199878	0.0114848	0.0352748	0.0746514	0.0416336	0.0108347	0.0168282	0.287378	0.320142	0.504188	0	0.590541	4.54164	1.36836	0.0213409	0.089987
001-042_T0_COL	cCD	001-042	T0	FR	ENO1-	0.13224	0.0172811	0.00172811	0.016129	0.0075332	0.00219083	0.0048181	0.357006	0.262816	0.0277314	0	0.556549	6.54622	0.0884651	0.591794	0.128401
001-043_T0_COL	FGID	001-043	T0	NM	ENO1-	0.0736278	0.000957854	0.000957854	0.120211	0.0174145	0.00222052	0.0238372	0.100361	0.0139916	0.0344972	0	0.429836	4.9712	-0.12219	-0.0627112	0.0816753
001-045_T0_COL	FGID	001-045	T0	NM	ENO1-	0.0504991	0.00157315	0.00209754	0.167278	0.0050383	0.00274263	0.0201193	0.143236	0.137059	0.171995	0	0.297927	3.86449	-0.0720834	0.511628	-0.04022
001-047_T0_COL	UC	001-047	T0	NR	ENO1-	0.228822	0.00529101	0.195767	0.0621693	0.0233552	0.148494	0.112768	0.494741	0.317684	1.2842	0.123425	0.971354	8.25295	3.80183	3.32293	0.189146
001-048_R_COL	iCD	001-048	R	FR	ENO1-	0.0507025	0.00505051	0	0.0314254	0.012337	0.00150439	0.00804496	0.120953	0.152632	0	0	0.343045	4.73588	0.237067	0.088047	0.0918766
001-048_T0_COL	iCD	001-048	T0	FR	ENO1-	0.0498236	0.00430725	0.00143575	0.0262024	0.00728339	0.00225232	0.0103121	0.164416	0.159114	0.0904695	0	0.560934	5.38735	-0.128236	-0.337988	0.0144345
001-049_T0_COL	FGID	001-049	T0	NM	ENO1-	0.0341997	0.00116868	0.00077912	0.0354499	0.00668557	0.00153985	0.00566119	0.0392215	0.149221	0.0277814	0.0142193	0.635824	5.36596	0.676741	-0.486855	-0.0151674
001-050_T0_COL	FGID	001-050	T0	NM	ENO1-	0.0298399	0	0	0.00989673	0.00998974	0.00298849	0.00495329	0.0636335	0.0677759	0	0	0.889434	5.86212	0.0383229	-0.600129	0.0505253
001-052_T0_COL	cCD	001-052	T0	NOA	ENO1-	0.185805	0.0629067	0.0390456	0.0932755	0.112367	0.148848	0.0402136	0.759477	0.482521	0.285058	0.0750294	0.97964	7.92279	2.60702	0.36369	0.00418883
001-053_T0_COL	FGID	001-053	T0	NM	ENO1-	0.0225275	0	0.00059453	0.0659929	0.00560575	0.00257475	0.0165102	0	0.0815727	0	0	0.367239	4.88484	0.468463	-0.433226	0.0365211
001-055_T0_COL	UC	001-055	T0	NOA	ENO1-	0.412008	0.00238379	0.0977354	0.0738975	0.0274516	0.100178	0.12767	0.59054	0.181138	0.784443	0.203976	0.648205	6.56797	1.90204	0.388461	0.142645
001-057_T0_COL	UC	001-057	T0	PR	ENO1-	0.293506	0.0076157	0.105448	0.0287053	0.0177906	0.160369	0.0449907	0.515437	0.260136	0.579072	0.0809572	0.831245	6.08015	2.7458	0.776766	0.165232
001-058_R_COL	iCD	001-058	R	FR	ENO1-	0.0125945	0.00184843	0	0.0175601	0.00431914	0.00155742	0.00358924	0	0	0	0	0.19697	5.09123	-0.00158589	0.103872	0.0820638
001-059_R_COL	UC	001-059	R	PR	ENO1-	0.0689238	0.00144613	0.00433839	0.0202458	0.0137472	0.0124674	0.0107171	0	0.346592	0.827116	0.200571	0.597963	3.48766	1.9038	0.417049	0.13527
001-059_T0_COL	UC	001-059	T0	PR	ENO1-	0.323013	0.00297952	0.0223464	0.0748603	0.0140113	0.111498	0.0584969	1.36994	0.485053	0.891189	0.876225	0.829675	5.34098	3.36272	1.3251	0.0275774
001-062_R_COL	UC	001-062	R	NR	ENO1-	0.165631	0.0269646	0.126348	0.1302	0.0486213	0.186122	0.0739911	0.494718	0.393486	1.26879	0.312419	0.804222	4.66892	4.95796	2.4236	0.074928
001-062_T0_COL	UC	001-062	T0	NR	ENO1-	0.12793	0.0264264	0.194595	0.0492492	0.0456305	0.177375	0.040196	0.212966	0.211517	1.28149	0.356856	0.870278	6.98212	3.99046	1.88799	-0.0336198
001-064_R_COL	cCD	001-064	R	FR	ENO1-	0.0367647	0.00289575	0	0.124517	0.00918297	0.00166874	0.0193221	0	0.200752	0	0	0.214675	3.94587	-0.209964	-0.465021	0.145855
001-068_T0_COL	UC	001-068	T0	NR	ENO1-	0.273866	0.0115108	0.178417	0.0805755	0.0285381	0.164	0.123492	0.366379	0.154713	1.19304	0.230523	0.66102	6.1252	3.72542	0.561953	0.056259
001-069_T0_COL	FGID	001-069	T0	NM	ENO1-	0.128258	0.0040309	0.00268727	0.02956	0.0155573	0.00322945	0.0100761	0.1185	0.17745	0.0433599	0	0.298177	5.47019	-0.0247542	-0.378212	0.04837
001-071_T0_COL	cCD	001-071	T0	PR	ENO1-	0.057168	0.00996016	0.0109562	0.0288845	0.0396712	0.00603948	0.0132176	0.388264	0.527493	0.179553	0	0.460862	4.62543	1.45477	-0.115916	0.00877591
001-074_T0_COL	cCD	001-074	T0	FR	ENO1-	0.0531609	0.0178218	0.0237624	0.0693069	0.0759337	0.0438927	0.0279678	0.197542	0.368656	0.0824416	0	0.614624	4.73349	1.28311	0.225745	0.0596825
001-077_T0_COL	FGID	001-077	T0	NM	ENO1-	0.00586625	0	0	0.0197935	0.00340457	0.001898	0.0058623	0	0	0	0	0.299915	5.66322	0.208303	-0.0330831	0.020704
001-079_T0_COL	FGID	001-079	T0	NM	ENO1-	0.0458333	0.00487465	0.00766017	0.0501393	0.0249035	0.00547139	0.0103083	0.106073	0.0395937	0.275915	0.207402	0.554322	5.57536	0.795806	0.314712	0.0721727
001-085_T0_COL	UC	001-085	T0	PR	ENO1-	0.160326	0.00155763	0.219626	0.102804	0.0308848	0.0986004	0.0988444	0.306733	0.0939429	1.02588	0.179724	0.382986	5.02612	2.67008	0.894272	0.0958431
001-086_T0_COL	iCD	001-086	T0	NOA	ENO1-	0.0211464	0.00123839	0.00247678	0.0674923	0.01303	0.00242669	0.0113779	0	0.113021	0.221563	0	0.284561	3.87501	0.238316	-0.280664	0.0360267
001-089_R_COL	cCD	001-089	R	PR	ENO1-	0.0634328	0.00622837	0.016609	0.0470588	0.00785342	0.0130301	0.0211819	0.407621	0.317435	0.774522	0.163273	0.390859	3.63846	1.52592	0.730618	-0.107455
001-092_T0_COL	FGID	001-092	T0	NM	ENO1-	0.0879865	0.00203252	0	0.0284553	0.014834	0.00329762	0.00656792	0	0.071708	0	0	0.232027	4.66099	0.507125	-0.51178	0.0793142
001-094_T0_COL	cCD	001-094	T0	PR	ENO1-	0.0440141	0.00296912	0.00178147	0.0356295	0.0182144	0.00541782	0.010473	0.0623488	0.0585553	0.0277734	0	0.349229	5.22792	0.811876	-0.0024144	-0.0134936
001-103_T0_COL	cCD	001-103	T0	FR	ENO1-	0.055722	0.00345224	0.128117	0.0214806	0.0383742	0.15555	0.0284801	0.413103	0.593318	0.396782	0.0540981	0.722427	5.43807	2.89886	1.35214	0.131674
003-004_T0_COL	cCD	003-004	T0	FR	ENO1-	0.0952844	0.0122494	0.0311804	0.160356	0.0320131	0.132227	0.106749	0.523596	0.418495	0.803875	0.0503615	0.403588	3.808	3.00004	0.894506	0.091108
003-007_R_COL	cCD	003-007	R	FR	ENO1-	0.15902	0.00443872	0.00128866	0.1061	0.00359117	0.0026989	0.026145	0.163234	0.179669	0.0863959	0.00814578	0.348554	3.30444	0.0935025	-0.432677	0.0346144
003-007_T0_COL	cCD	003-007	T0	FR	ENO1-	0.125485	0.0912076	0.0116746	0.0175119	0.151262	0.0223136	0.00970494	0.688721	0.727145	0.0896324	0.0112974	1.09426	5.72619	2.68095	0.0437243	-0.0120605
003-010_T0_COL	iCD	003-010	T0	NOA	ENO1-	0.0825129	0.00176056	0	0.156103	0.00545795	0.00224142	0.0200585	0.144021	0.531814	0	0	0.235568	4.52364	0.154522	-0.0569791	0.037598
003-011_T0_COL	iCD	003-011	T0	FR	ENO1-	0.0472103	0.0849741	0.00103627	0.0129534	0.0603371	0.00298182	0.0085434	0.669992	0.512814	0.0186941	0	0.58706	5.39949	0.313849	-0.581498	0.096958
003-012_T0_COL	cCD	003-012	T0	FR	ENO1-	0.0693312	0.0365774	0.0150229	0.0483344	0.0680993	0.0820357	0.0394051	0.512413	0.331727	0.0515944	0.0231363	1.0602	6.63066	2.03908	0.572635	-0.0169988
003-042_T0_COL	cCD	003-042	T0	FR	ENO1-	0.0451174	0.204366	0.00644491	0.00956341	0.154065	0.016039	0.00660865	0.969196	0.655876	0.0226142	0.00591973	1.64053	7.73396	1.30426	-0.00656176	0.0399122

### Sheet: Score Scaled
biopsy	diagSub	participant_id	timepoint	antitnf_response	huprot	IgG1 PC	Th1	Th17	PD1Hi Tfh	GeomMean_Th1	GeomMean_Th17	GeomMean_Tfh	IFNG	TNF	IL17A	CXCL13	STAT1	TNFa	Antimicrobial	Chemokine	mTiRP
001-009_T0_COL	FGID	001-009	T0	NM	ENO1-	0.0478879	0.0131981	0.00614051	0.116579	0.0675127	0.0141495	0.0309867	0.0343857	0.0605394	0.0840533	0	0.218821	0.399	0.0825683	0.352251	0.439514
001-011_R_COL	cCD	001-011	R	FR	ENO1-	0.0649185	0.00133257	0.00123998	0.0600725	0.0048684	0.000553435	0.0108252	0.0313987	0.188088	0	0	0.0363984	0.152931	0.0884856	0.0820796	0.557897
001-011_T0_COL	cCD	001-011	T0	FR	ENO1-	0.036643	0.0230992	0.0179118	0.0500964	0.01521	0.00861706	0.0303846	0.206937	0.21316	0.152348	0	0.170013	0.57364	0.181867	0.123604	0.605447
001-014_R_COL	cCD	001-014	R	FR	ENO1-	0.0533213	0.00721177	0	0.0639058	0.00689722	0.00246516	0.0223832	0.0796181	0.234405	0	0	0.0442929	0.0690155	0.188931	0.0401359	0.657263
001-014_T0_COL	cCD	001-014	T0	FR	ENO1-	0.0681865	0.489783	0.0151197	0.168113	0.701168	0.034462	0.0374653	0.518838	0.343312	0	0	0.575314	0.454821	0.090393	0.436908	0.473602
001-015_T0_COL	UC	001-015	T0	NOA	ENO1-	0.396736	0.0132183	0.165489	0.35447	0.0561995	0.321864	0.35397	0.140001	0.119059	0.446548	0.00939763	0.156241	0.325955	0.367547	0.639306	0.672223
001-016_T0_COL	cCD	001-016	T0	FR	ENO1-	0.0338688	0.0170494	0.0118986	0.0108813	0.0501171	0.00749496	0.0031214	0.060092	0.332429	0.11873	0	0.0238078	0.462688	0.0489153	0.380064	0.746478
001-017_T0_COL	FGID	001-017	T0	NM	ENO1-	0.013947	0.0202931	0.00236039	0.00493386	0.00722437	0.00357564	0.0219896	0.0304474	0.568424	0	0	0.013908	1	0.0286025	0.273697	0.506802
001-018_T0_COL	cCD	001-018	T0	PR	ENO1-	0.0309271	0.723242	0.0294433	0.0174892	0.623982	0.111038	0.0301894	0.467516	0.576374	0.0147441	0	0.564353	0.693566	0.125004	0.180527	0.440568
001-019_T0_COL	cCD	001-019	T0	NOA	ENO1-	0.0931526	0.00395889	0.0331543	0.190501	0.0435677	0.00738899	0.0364832	0.165334	0.113975	0.251376	0	0.116011	0.615186	0.172418	0.206446	0.310498
001-024_T0_COL	cCD	001-024	T0	PR	ENO1-	0.125627	0.363725	0.384736	0	0.351186	0.904508	0.0458942	0.682942	0.312214	0.29501	0.136163	0.728377	0.807465	0.513636	0.452213	0.791228
001-026_T0_COL	cCD	001-026	T0	NOA	ENO1-	0.0508186	0.0554861	0.12585	0.0621692	0.536452	0.305861	0.0445576	0.13031	0.139009	0.118411	0.00454935	0.608453	0.416212	0.377251	0.64454	0.362236
001-027_T0_COL	cCD	001-027	T0	NOA	ENO1-	0.0664532	0.171514	0.0328581	0.0228586	0.485105	0.23593	0.0708285	0.335619	0.308576	0.00337525	0	0.590115	0.719189	0.286131	0.426589	0.0286671
001-028_T0_COL	FGID	001-028	T0	NM	ENO1-	0.0582961	0.00174011	0.0016192	0.00527969	0.000407443	0.00731919	0.00420265	0.0443462	0.0776463	0.0573579	0	0.100673	0.59718	0.0727689	0.273689	0.416862
001-030_T0_COL	FGID	001-030	T0	NM	ENO1-	0.0145385	0.00370696	0.0103482	0.0115886	0.0772879	0.0166233	0.0243368	0.106096	0.129403	0.0371743	0.0308836	0.524603	0.526698	0.115355	0.179561	0.0441968
001-031_T0_COL	cCD	001-031	T0	PR	ENO1-	0.476389	0.275126	0.243982	0.398864	0.414353	0.473115	0.255783	0.390845	0.414576	0.288931	0.143465	0.44703	0.505256	0.371767	0.452241	0.610233
001-033_T0_COL	FGID	001-033	T0	NM	ENO1-	0.041318	0.0135796	0.00421202	0.0242151	0.0508162	0.0138257	0.0103493	0.110833	0.322638	0.0137797	0.00750425	0.0946755	0.448374	0	0.283626	0.268526
001-034_T0_COL	FGID	001-034	T0	NM	ENO1-	0.0124408	0.013235	0	0.0106232	0.00317107	0.000660213	0	0.0479012	0.147281	0	0	0.101243	0.447437	0.112825	0.130583	0.196851
001-036_T0_COL	UC	001-036	T0	NOA	ENO1+	0.737953	0	0.0991741	0.893331	0.0294179	0.240973	1	0.171515	0.108071	0.226088	0.353381	0.135881	0.166037	0.448617	0.318786	1
001-038_T0_COL	UC	001-038	T0	PR	ENO1+	1	0.00583912	0.0461839	1	0.0444791	0.262194	0.797581	0.108719	0.230753	0.106268	0.431771	0.161131	0.225025	0.457099	0.367114	0.927154
001-040_R2_COL	cCD	001-040	R2	FR	ENO1-	0.0306377	0	0.013663	0.158198	0.0813241	0.0172159	0.0441541	0.211643	0	0.262616	0	0.0928404	0.0271743	0.270527	0.163239	0.596444
001-040_R_COL	cCD	001-040	R	FR	ENO1-	0.0732838	0.0319816	0.0178557	0.0342485	0.0601263	0.021392	0.0302555	0.389486	0.811732	0.151741	0.140729	0.284714	0.397978	0.12749	0.18286	0.636532
001-041_R_COL	cCD	001-041	R	PR	ENO1-	0.242571	0.0561974	0.160613	0.134243	0.253742	0.0505386	0.0564953	0.209774	0.440272	0.392607	0	0.272639	0.243153	0.333044	0.158415	0.625692
001-042_T0_COL	cCD	001-042	T0	FR	ENO1-	0.158005	0.0845596	0.00786842	0.0136037	0.0274035	0.00371816	0.00750021	0.260599	0.361435	0.0215942	0	0.249092	0.637119	0.0952378	0.303825	0.747425
001-043_T0_COL	FGID	001-043	T0	NM	ENO1-	0.0847218	0.00468696	0.00436129	0.228161	0.0929901	0.00387901	0.0850882	0.0732595	0.0192419	0.0268627	0	0.161314	0.327576	0.0560977	0.136989	0.599352
001-045_T0_COL	FGID	001-045	T0	NM	ENO1-	0.0558041	0.00769772	0.00955048	0.325188	0.0108438	0.00670707	0.0699213	0.104556	0.18849	0.133931	0	0.0699361	0.110069	0.0654076	0.28339	0.213068
001-047_T0_COL	UC	001-047	T0	NR	ENO1-	0.27876	0.0258899	0.891366	0.108513	0.132421	0.796183	0.447881	0.36114	0.436892	1	0.14086	0.53644	0.97255	0.785188	1	0.939925
001-048_R_COL	iCD	001-048	R	FR	ENO1-	0.0560584	0.0247131	0	0.045136	0.0592886	0	0.0206641	0.0882908	0.209905	0	0	0.101191	0.281326	0.122848	0.175418	0.63168
001-048_T0_COL	iCD	001-048	T0	FR	ENO1-	0.0549596	0.0210762	0.00653725	0.0343694	0.0257454	0.00405128	0.0299129	0.120017	0.21882	0.0704479	0	0.25213	0.409362	0.0549742	0.0668205	0.386267
001-049_T0_COL	FGID	001-049	T0	NM	ENO1-	0.0354251	0.00571856	0.00354748	0.0534324	0.0217774	0.000192057	0.0109396	0.0286301	0.205214	0.0216331	0.0162279	0.304008	0.405159	0.204541	0.0288737	0.292459
001-050_T0_COL	FGID	001-050	T0	NM	ENO1-	0.029974	0	0	0.000756276	0.0437086	0.00803877	0.00805174	0.0464498	0.0932082	0	0	0.479692	0.50267	0.0859213	0	0.500638
001-052_T0_COL	cCD	001-052	T0	NOA	ENO1-	0.224976	0.307814	0.177782	0.172636	0.723227	0.798102	0.151895	0.554387	0.663584	0.221972	0.085628	0.542181	0.907661	0.56319	0.24568	0.353799
001-053_T0_COL	FGID	001-053	T0	NM	ENO1-	0.0208314	0	0.00270701	0.116395	0.0146102	0.00579773	0.0551979	0	0.112182	0	0	0.117951	0.310603	0.165842	0.042544	0.456259
001-055_T0_COL	UC	001-055	T0	NOA	ENO1-	0.507796	0.0116643	0.445008	0.132689	0.159611	0.534479	0.508673	0.431069	0.249108	0.610839	0.23279	0.312585	0.641395	0.432204	0.251995	0.792564
001-057_T0_COL	UC	001-057	T0	PR	ENO1-	0.359634	0.037265	0.480126	0.0395289	0.0954865	0.86051	0.171384	0.376247	0.35775	0.450919	0.0923931	0.439383	0.545522	0.588976	0.350975	0.864143
001-058_R_COL	iCD	001-058	R	FR	ENO1-	0.00841222	0.0090447	0	0.0165537	0.0060704	0.000287238	0.00248712	0	0	0	0	0	0.351165	0.0785062	0.179452	0.600584
001-059_R_COL	UC	001-059	R	PR	ENO1-	0.0788404	0.00707619	0.0197535	0.0220902	0.0686488	0.0593824	0.0315652	0	0.476648	0.644069	0.228904	0.277781	0.0360092	0.432531	0.259282	0.769193
001-059_T0_COL	UC	001-059	T0	PR	ENO1-	0.396527	0.0145793	0.101747	0.134674	0.0704015	0.595795	0.226482	1	0.667066	0.693961	1	0.438294	0.400249	0.703602	0.490748	0.427917
001-062_R_COL	UC	001-062	R	NR	ENO1-	0.199753	0.131943	0.575288	0.248754	0.300123	1	0.28969	0.361123	0.541139	0.987997	0.356551	0.420663	0.268167	1	0.770759	0.57797
001-062_T0_COL	UC	001-062	T0	NR	ENO1-	0.152616	0.129309	0.886026	0.0818787	0.280272	0.952624	0.151824	0.155456	0.290888	0.997887	0.407265	0.466421	0.722789	0.820237	0.63423	0.233983
001-064_R_COL	cCD	001-064	R	FR	ENO1-	0.0386321	0.0141695	0	0.237039	0.0383538	0.000890226	0.066669	0	0.276083	0	0	0.0122654	0.126063	0.039789	0.0344395	0.802736
001-068_T0_COL	UC	001-068	T0	NR	ENO1-	0.335078	0.0563244	0.812368	0.146456	0.166822	0.880173	0.491628	0.267442	0.212768	0.929007	0.263087	0.321462	0.554374	0.770993	0.296218	0.518809
001-069_T0_COL	FGID	001-069	T0	NM	ENO1-	0.153025	0.019724	0.0122357	0.0412906	0.0806628	0.00934397	0.02895	0.0865003	0.244036	0.033764	0	0.0701097	0.425643	0.0742014	0.0565672	0.493808
001-071_T0_COL	cCD	001-071	T0	PR	ENO1-	0.0641421	0.0487369	0.0498856	0.0398982	0.240717	0.0245648	0.041766	0.283416	0.725431	0.139816	0	0.182806	0.259621	0.349101	0.123427	0.368335
001-074_T0_COL	cCD	001-074	T0	FR	ENO1-	0.0591321	0.0872053	0.108195	0.123226	0.481407	0.229601	0.101939	0.144197	0.506991	0.0641966	0	0.289322	0.280856	0.317206	0.210518	0.529657
001-077_T0_COL	FGID	001-077	T0	NM	ENO1-	0	0	0	0.0211577	0	0.00213202	0.01176	0	0	0	0	0.0713134	0.463581	0.117504	0.144542	0.406135
001-079_T0_COL	FGID	001-079	T0	NM	ENO1-	0.0499705	0.0238526	0.0348782	0.0837135	0.142697	0.0214877	0.0298974	0.0774286	0.0544509	0.214853	0.2367	0.247549	0.446312	0.226663	0.233196	0.569239
001-085_T0_COL	UC	001-085	T0	PR	ENO1-	0.19312	0.00762178	1	0.192278	0.182398	0.525931	0.391079	0.223902	0.129194	0.798842	0.205112	0.128859	0.338369	0.574908	0.380927	0.64425
001-086_T0_COL	iCD	001-086	T0	NOA	ENO1-	0.0191046	0.00605967	0.0112773	0.119485	0.0638884	0.00499572	0.0342607	0	0.155432	0.172529	0	0.0606772	0.112138	0.12308	0.0814326	0.454692
001-089_R_COL	cCD	001-089	R	PR	ENO1-	0.071975	0.0304766	0.0756239	0.0773633	0.029529	0.0624302	0.074256	0.297546	0.43655	0.603114	0.186337	0.134313	0.0656461	0.36232	0.339212	0
001-092_T0_COL	FGID	001-092	T0	NM	ENO1-	0.102674	0.0099455	0	0.0390134	0.0758619	0.00971324	0.0146386	0	0.0986158	0	0	0.0242855	0.266609	0.173026	0.0225204	0.59187
001-094_T0_COL	cCD	001-094	T0	PR	ENO1-	0.0476959	0.0145285	0.00811139	0.0538025	0.0982991	0.0211975	0.0305692	0.045512	0.0805277	0.021627	0	0.105475	0.37803	0.229649	0.152359	0.297763
001-103_T0_COL	cCD	001-103	T0	FR	ENO1-	0.0623342	0.0168925	0.583339	0.0246357	0.232108	0.834404	0.104029	0.301548	0.815955	0.308971	0.06174	0.364001	0.41933	0.617415	0.497638	0.757797
003-004_T0_COL	cCD	003-004	T0	FR	ENO1-	0.111799	0.0599388	0.14197	0.310918	0.189887	0.708072	0.423325	0.382203	0.575532	0.625971	0.0574756	0.143131	0.0989678	0.636215	0.380987	0.629244
003-007_R_COL	cCD	003-007	R	FR	ENO1-	0.191487	0.0217195	0.00586751	0.199072	0.00123856	0.00647021	0.094503	0.119154	0.247089	0.0672758	0.00929644	0.105007	0	0.0961738	0.042684	0.450217
003-007_T0_COL	cCD	003-007	T0	FR	ENO1-	0.149559	0.446296	0.0531566	0.0164543	0.981394	0.112715	0.027436	0.502737	1	0.069796	0.0128933	0.62158	0.475955	0.576927	0.16412	0.302305
003-010_T0_COL	iCD	003-010	T0	NOA	ENO1-	0.0958307	0.00861476	0	0.302151	0.0136292	0.00399221	0.0696731	0.105129	0.731373	0	0	0.0267384	0.239615	0.107511	0.138451	0.459672
003-011_T0_COL	iCD	003-011	T0	FR	ENO1-	0.0516921	0.415794	0.00471833	0.00705732	0.377886	0.00800269	0.0226975	0.489066	0.705244	0.0145569	0	0.270228	0.411749	0.137115	0.00474897	0.647783
003-012_T0_COL	cCD	003-012	T0	FR	ENO1-	0.0793497	0.17898	0.068402	0.0799929	0.429407	0.436207	0.148597	0.37404	0.456205	0.0401762	0.0264046	0.59799	0.653714	0.457667	0.298941	0.286655
003-042_T0_COL	cCD	003-042	T0	FR	ENO1-	0.0490754	1	0.0293449	6.91596e-05	1	0.0787282	0.0148048	0.707472	0.901988	0.0176095	0.00675595	1	0.870549	0.321135	0.151302	0.467006

### Sheet: Score Scaled Summary
biopsy	diagSub	participant_id	timepoint	antitnf_response	huprot	Th1 Features	Th17 Features	PD1Hi Tfh Features
001-009_T0_COL	FGID	001-009	T0	NM	ENO1-	0.146583	0.107833	0.126994
001-011_R_COL	cCD	001-011	R	FR	ENO1-	0.0453858	0.0344717	0.138743
001-011_T0_COL	cCD	001-011	T0	FR	ENO1-	0.19778	0.0968696	0.144514
001-014_R_COL	cCD	001-014	R	FR	ENO1-	0.0414071	0.0463065	0.159375
001-014_T0_COL	cCD	001-014	T0	FR	ENO1-	0.547985	0.115377	0.149473
001-015_T0_COL	UC	001-015	T0	NOA	ENO1-	0.138323	0.388151	0.357359
001-016_T0_COL	cCD	001-016	T0	FR	ENO1-	0.122751	0.113421	0.15887
001-017_T0_COL	FGID	001-017	T0	NM	ENO1-	0.214375	0.061647	0.109534
001-018_T0_COL	cCD	001-018	T0	PR	ENO1-	0.614532	0.0921512	0.103835
001-019_T0_COL	cCD	001-019	T0	NOA	ENO1-	0.188812	0.134157	0.126127
001-024_T0_COL	cCD	001-024	T0	PR	ENO1-	0.586739	0.51002	0.219782
001-026_T0_COL	cCD	001-026	T0	NOA	ENO1-	0.349383	0.314383	0.104866
001-027_T0_COL	cCD	001-027	T0	NOA	ENO1-	0.460308	0.196977	0.0377615
001-028_T0_COL	FGID	001-028	T0	NM	ENO1-	0.148869	0.0825507	0.096928
001-030_T0_COL	FGID	001-030	T0	NM	ENO1-	0.247678	0.0718124	0.0251089
001-031_T0_COL	cCD	001-031	T0	PR	ENO1-	0.406522	0.366007	0.376947
001-033_T0_COL	FGID	001-033	T0	NM	ENO1-	0.143656	0.0630887	0.0703826
001-034_T0_COL	FGID	001-034	T0	NM	ENO1-	0.122597	0.0488136	0.043983
001-036_T0_COL	UC	001-036	T0	NOA	ENO1+	0.10057	0.266728	0.796933
001-038_T0_COL	UC	001-038	T0	PR	ENO1+	0.109039	0.247772	0.831301
001-040_R2_COL	cCD	001-040	R2	FR	ENO1-	0.0825963	0.145452	0.165887
001-040_R_COL	cCD	001-040	R	FR	ENO1-	0.232857	0.100268	0.18301
001-041_R_COL	cCD	001-041	R	PR	ENO1-	0.207101	0.219044	0.2118
001-042_T0_COL	cCD	001-042	T0	FR	ENO1-	0.251755	0.0864487	0.185307
001-043_T0_COL	FGID	001-043	T0	NM	ENO1-	0.131965	0.045638	0.199465
001-045_T0_COL	FGID	001-045	T0	NM	ENO1-	0.0606206	0.0997973	0.132796
001-047_T0_COL	UC	001-047	T0	NR	ENO1-	0.405688	0.894547	0.383187
001-048_R_COL	iCD	001-048	R	FR	ENO1-	0.110962	0.0596533	0.150708
001-048_T0_COL	iCD	001-048	T0	FR	ENO1-	0.165666	0.0405662	0.101102
001-049_T0_COL	FGID	001-049	T0	NM	ENO1-	0.153059	0.0517574	0.0816968
001-050_T0_COL	FGID	001-050	T0	NM	ENO1-	0.214504	0.018792	0.107884
001-052_T0_COL	cCD	001-052	T0	NOA	ENO1-	0.607054	0.401345	0.197787
001-053_T0_COL	FGID	001-053	T0	NM	ENO1-	0.0886329	0.0433782	0.129737
001-055_T0_COL	UC	001-055	T0	NOA	ENO1-	0.311265	0.454905	0.434902
001-057_T0_COL	UC	001-057	T0	PR	ENO1-	0.298781	0.546301	0.305417
001-058_R_COL	iCD	001-058	R	FR	ENO1-	0.073256	0.0516491	0.125607
001-059_R_COL	UC	001-059	R	PR	ENO1-	0.077903	0.283004	0.226119
001-059_T0_COL	UC	001-059	T0	PR	ENO1-	0.384705	0.517171	0.43712
001-062_R_COL	UC	001-062	R	NR	ENO1-	0.296404	0.866809	0.334544
001-062_T0_COL	UC	001-062	T0	NR	ENO1-	0.350849	0.858201	0.205513
001-064_R_COL	cCD	001-064	R	FR	ENO1-	0.0381703	0.0150237	0.229015
001-068_T0_COL	UC	001-068	T0	NR	ENO1-	0.273285	0.737752	0.351011
001-069_T0_COL	FGID	001-069	T0	NM	ENO1-	0.136528	0.0372225	0.143415
001-071_T0_COL	cCD	001-071	T0	PR	ENO1-	0.203059	0.137359	0.102828
001-074_T0_COL	cCD	001-074	T0	FR	ENO1-	0.256598	0.185943	0.162791
001-077_T0_COL	FGID	001-077	T0	NM	ENO1-	0.106979	0.0528355	0.0878105
001-079_T0_COL	FGID	001-079	T0	NM	ENO1-	0.187568	0.146216	0.193904
001-085_T0_COL	UC	001-085	T0	PR	ENO1-	0.17623	0.656122	0.325168
001-086_T0_COL	iCD	001-086	T0	NOA	ENO1-	0.0485526	0.0786631	0.125509
001-089_R_COL	cCD	001-089	R	PR	ENO1-	0.111502	0.28854	0.0819862
001-092_T0_COL	FGID	001-092	T0	NM	ENO1-	0.0753403	0.0410519	0.149639
001-094_T0_COL	cCD	001-094	T0	PR	ENO1-	0.128369	0.0865889	0.0859661
001-103_T0_COL	cCD	001-103	T0	FR	ENO1-	0.266776	0.568354	0.202107
003-004_T0_COL	cCD	003-004	T0	FR	ENO1-	0.174826	0.498643	0.306552
003-007_R_COL	cCD	003-007	R	FR	ENO1-	0.0494239	0.0436943	0.188915
003-007_T0_COL	cCD	003-007	T0	FR	ENO1-	0.605592	0.195343	0.101729
003-010_T0_COL	iCD	003-010	T0	NOA	ENO1-	0.0787452	0.0499908	0.185465
003-011_T0_COL	iCD	003-011	T0	FR	ENO1-	0.392944	0.0338283	0.145846
003-012_T0_COL	cCD	003-012	T0	FR	ENO1-	0.446826	0.260279	0.1242
003-042_T0_COL	cCD	003-042	T0	FR	ENO1-	0.915604	0.119624	0.107542
